# Multi-level Regulatory Roles of Lactate Metabolism Gene Network in Oral Cancer: Machine Learning Insights

**DOI:** 10.1101/2025.03.19.25324051

**Authors:** Xiaojing Shen, Zhonghao Liu

## Abstract

This study explores the multi-level regulatory roles of the lactate metabolism gene network in oral cancer development using machine learning models. Machine learning analysis shows that lactate-related gene expression profiles can effectively distinguish treatment groups from controls (AUC=0.933), with SLC16A1 and KIF2C being key features. Genes like PFKP, LDHA, LDHB, LDHC, and VCAN are highlighted for their biological relevance. PFKP, involved in glycolytic metabolic regulation, is significantly upregulated in oral cancer patients, suggesting its role in tumor metabolic adaptation. VCAN, ranking sixth in feature importance, is associated with increased disease risk and may become a therapeutic target. EP300 exhibits a complex relationship with oral cancer, potentially acting as a tumor suppressor. Enrichment analysis links these genes to the HIF-1 signaling pathway and metabolic reprogramming. These findings advance the understanding of lactate metabolism’s role in oral cancer and identify potential therapeutic targets.
