## Supplementary material for "Multi-level Regulatory Roles of Lactate Metabolism Gene Network in Oral Cancer: Machine Learning Insights": harmonise.csv

SNP	effect_allele.exposure	other_allele.exposure	effect_allele.outcome	other_allele.outcome	beta.exposure	beta.outcome	eaf.exposure	eaf.outcome	remove	palindromic	ambiguous	id.outcome	chr.outcome	pos.outcome	pval.outcome	se.outcome	outcome	mr_keep.outcome	pval_origin.outcome	chr.exposure	pos.exposure	pval.exposure	se.exposure	gene.exposure	samplesize.exposure	exposure	mr_keep.exposure	pval_origin.exposure	id.exposure	action	SNP_index	mr_keep	samplesize.outcome	R2	f	meanf
rs115912456	G	A	G	A	0.132008809442868	0.325	0.0437931846733668	0.046	FALSE	FALSE	FALSE	2XWg9H	5	82815158	0.00696434055681894	0.12	Oral cavity cancer	TRUE	reported	5	82815158	2.4388e-11	0.0197706768672858	VCAN	30547	VCAN.csv	TRUE	reported	fHv74r	1	1	TRUE	NA	0.00145733975184859	44.5794100666191	46.1504832665844
rs309560	G	C	G	C	-0.0563760903085005	-0.048	0.502491130067185	0.516	FALSE	TRUE	TRUE	2XWg9H	5	82832139	0.344887139295087	0.051	Oral cavity cancer	TRUE	reported	5	82832139	1.4127e-12	0.00795957676462705	VCAN	31569	VCAN.csv	TRUE	reported	fHv74r	1	1	TRUE	NA	0.00158657112434294	50.1628776553354	46.1504832665844
rs831928	A	G	A	G	-0.0567109617546724	-0.059	0.313812112973871	0.298	FALSE	FALSE	FALSE	2XWg9H	5	82753402	0.296863634354979	0.056	Oral cavity cancer	TRUE	reported	5	82753402	3.8019e-11	0.00857762410265029	VCAN	31559	VCAN.csv	TRUE	reported	fHv74r	1	1	TRUE	NA	0.00138317029069245	43.7091620777987	46.1504832665844
