## Supplementary material for "Multi-level Regulatory Roles of Lactate Metabolism Gene Network in Oral Cancer: Machine Learning Insights": heterogeneity.csv

id.exposure	id.outcome	outcome	exposure	method	Q	Q_df	Q_pval
fHv74r	2XWg9H	Oral cavity cancer	VCAN.csv	MR Egger	0.0167163706742878	1	0.897126756178856
fHv74r	2XWg9H	Oral cavity cancer	VCAN.csv	Inverse variance weighted	1.84762988964298	2	0.397001609232223
