## Supplementary material for "Multi-level Regulatory Roles of Lactate Metabolism Gene Network in Oral Cancer: Machine Learning Insights": OR.csv

id.exposure	id.outcome	outcome	exposure	method	nsnp	b	se	pval	lo_ci	up_ci	or	or_lci95	or_uci95
fHv74r	2XWg9H	Oral cavity cancer	VCAN.csv	MR Egger	3	3.60531900410938	1.66639820998567	0.275629318842627	0.339178512537478	6.87145949568129	36.7934192372624	1.40379391766124	964.355011185938
fHv74r	2XWg9H	Oral cavity cancer	VCAN.csv	Weighted median	3	1.02649466407778	0.704719065846114	0.145226485634341	-0.354754704980602	2.40774403313617	2.79126434679824	0.70134545865833	11.1088716088808
fHv74r	2XWg9H	Oral cavity cancer	VCAN.csv	Inverse variance weighted	3	1.47114288444006	0.537785736972453	0.00622750296152747	0.417082839974057	2.52520292890607	4.35420865576657	1.51752821972659	12.4934302845243
fHv74r	2XWg9H	Oral cavity cancer	VCAN.csv	Simple mode	3	0.946345282440186	0.820939285630194	0.368183113511008	-0.662695717394994	2.55538628227537	2.57627686841209	0.51545992562383	12.8762725728535
fHv74r	2XWg9H	Oral cavity cancer	VCAN.csv	Weighted mode	3	0.935289320451485	0.889881172984735	0.403504652265588	-0.808877778598596	2.67945641950157	2.54795052530585	0.44535757569313	14.5771672780068
