## Supplementary material for "Multi-level Regulatory Roles of Lactate Metabolism Gene Network in Oral Cancer: Machine Learning Insights": pQTL.csv

gene_name
A1BG
A2M
A2ML1
A4GALT
A4GNT
AASDHPPT
ABHD10
ABLIM3
ACAA1
ACADM
ACADSB
ACADVL
ACAN
ACAP2
ACAT1
ACAT2
ACBD6
ACBD7
ACE
ACOT13
ACP1
ACP5
ACP6
ACSF2
ACVRL1
ACY1
ACYP2
ADAM22
ADAM23
ADAMTS5
ADAMTSL1
ADAMTSL2
ADGRE2
ADGRF5
ADH1A
ADH1C
ADH4
ADH5
ADH6
ADH7
ADIPOQ
ADK
ADM2
AFM
AGFG1
AGRN
AGRP
AGT
AHSG
AIF1L
AK1
AKR1A1
AKR1B1
AKR1C3
AKR1C4
AKR1D1
AKR7A2
AKR7A3
ALAD
ALCAM
ALDH1A1
ALDH2
ALDH3A1
ALDH3B1
ALDH6A1
ALDOB
ALDOC
ALKBH3
ALOX15B
AMBP
AMIGO2
AMY1A
AMY2A
AMY2B
ANG
ANGPT1
ANGPT2
ANGPTL1
ANGPTL3
ANGPTL4
ANKRD27
ANTXR1
ANTXR2
ANXA1
ANXA11
ANXA2
ANXA4
ANXA5
ANXA7
AOC1
AOC2
AP1G2
AP4M1
APCS
APLP2
APMAP
APOA1
APOA4
APOA5
APOBEC3G
APOC1
APOC3
APOE
APOF
APOH
APOL1
APOL3
APP
APRT
ARF4
ARFIP1
ARG1
ARHGAP25
ARHGEF25
ARL3
ARL4D
ARPC1B
ARRB1
ARSA
ARSB
ARSK
ART3
ART4
AS3MT
ASAH2
ASF1A
ASGR1
ASIP
ASL
ASPH
ASPRV1
ASRGL1
ATF6
ATOX1
ATP1B2
ATRN
ATXN3
AZGP1
B3GALT6
B3GAT3
B3GNT2
B3GNT8
B4GALT1
B4GALT2
B4GALT6
B4GALT7
BCAM
BCAN
BCAT2
BCHE
BCL10
BDH2
BDNF
BET1L
BID
BIN1
BLVRB
BMP1
BMP7
BMPER
BOC
BOLA1
BOLA3
BPGM
BPHL
BPI
BPIFA2
BPIFB1
BPNT1
BST1
BTC
BTD
BTN3A1
BTN3A3
BTNL8
C1orf198
C1QC
C1QL1
C1QTNF3
C1QTNF5
C1QTNF9
C1S
C3
C4BPA
C5
C6
C7
C8G
C9
CA1
CA10
CA11
CA12
CA13
CA3
CA6
CA8
CACNA2D3
CACYBP
CALCB
CALCOCO2
CAMK2D
CAMP
CAPG
CAPN2
CASP3
CASS4
CAT
CBL
CBLN1
CBLN4
CBR1
CBR3
CCDC126
CCDC134
CCDC50
CCDC80
CCL11
CCL17
CCL19
CCL21
CCL22
CCL25
CCL27
CCL28
CCL7
CCL8
CCM2
CCNH
CCS
CCT5
CD109
CD14
CD160
CD163
CD177
CD200
CD200R1
CD209
CD244
CD248
CD274
CD33
CD36
CD4
CD46
CD48
CD55
CD58
CD59
CD5L
CD68
CD7
CD72
CD86
CD8A
CDCP1
CDH17
CDH5
CDKN1B
CDNF
CDON
CEACAM8
CEL
CELA2A
CETN3
CFH
CFHR1
CFHR3
CFHR4
CFI
CFL2
CHAD
CHGB
CHI3L1
CHI3L2
CHIT1
CHKB
CHL1
CHMP2B
CHRD
CHRDL2
CHST11
CHST12
CHST15
CHST4
CHST9
CILP2
CINP
CKMT1A
CKMT2
CLEC11A
CLEC12A
CLEC1B
CLEC3B
CLEC4C
CLEC4G
CLIC5
CLINT1
CLMP
CLN5
CLPS
CLSTN1
CLSTN2
CMBL
CMPK1
CNDP1
CNN1
CNP
CNPY3
CNRIP1
CNTFR
CNTN1
CNTN2
CNTN4
CNTN5
COCH
COL10A1
COL15A1
COL1A1
COL28A1
COL2A1
COL6A1
COL6A2
COL6A3
COL9A1
COLEC10
COLEC11
COLEC12
COLGALT1
COMP
COMT
CP
CPA4
CPB1
CPB2
CPLX1
CPLX2
CPM
CPN2
CPNE1
CPOX
CPQ
CPXM1
CPZ
CR1
CR2
CRABP2
CRADD
CRAT
CREB3L4
CREG1
CRELD1
CRH
CRHBP
CRISP2
CRISPLD2
CRLF1
CRNN
CROT
CRP
CRTAC1
CRTAM
CRYBB1
CRYZ
CSF1R
CSF2RB
CSGALNACT2
CSK
CSRP1
CST1
CST2
CST3
CST4
CST5
CST6
CST7
CTSD
CTSE
CTSF
CTSH
CTSS
CTSV
CTSZ
CX3CL1
CXCL1
CXCL10
CXCL11
CXCL12
CXCL16
CXCL5
CXCL6
CXCL8
CXCL9
CYB5A
CYB5D2
CYB5R2
CYTL1
DAPK2
DAPP1
DARS2
DBI
DBNL
DCLK1
DCTD
DCTPP1
DCXR
DDOST
DECR1
DEF6
DHX58
DKK1
DKK3
DKKL1
DLD
DLK1
DLK2
DLL4
DMKN
DNAJA4
DNAJB1
DNAJB11
DNAJB12
DNAJB14
DNAJB4
DNAJB6
DNAJB9
DNAJC10
DNAJC17
DNAJC27
DNAJC30
DNER
DOK2
DPEP1
DPEP2
DPP7
DPT
DPY30
DSC2
DSG2
DTD1
DTD2
DTX3L
DTYMK
DUSP28
DUT
DYNLL2
EBI3
ECHS1
ECI2
ECM1
EDAR
EDIL3
EFEMP1
EFNA3
EFNA5
EFNB2
EGF
EGFLAM
EGFR
EGLN1
EHBP1
EIF1AD
EIF2B1
ELMO1
EMILIN3
ENDOU
ENG
ENGASE
ENO2
ENO3
ENPEP
ENPP2
ENPP5
ENPP6
ENPP7
ENTPD1
ENTPD5
ENTPD6
EPB41
EPHA10
EPHA2
EPHA4
EPHA5
EPHB1
EPHB2
EPHB4
EPO
ERAP1
ERAP2
ERBB3
ERLEC1
ESAM
ESD
ESM1
ETFA
EVA1C
EVL
F10
F11
F2
F5
F7
FABP1
FABP2
FABP4
FAH
FAHD1
FAIM
FAM151A
FAM171A1
FAM171B
FAM177A1
FAM20A
FAM20B
FAM3B
FAM3D
FAP
FAS
FASN
FBLN1
FBLN5
FBP1
FBP2
FCER2
FCGR2A
FCGR2B
FCGR3A
FCGR3B
FCN1
FCN2
FCN3
FCRL1
FCRL3
FCRL4
FCRL6
FCRLB
FER
FETUB
FGF2
FGF23
FGFBP1
FGFBP3
FGFR1
FGFR3
FGG
FGL1
FGL2
FGR
FH
FHIT
FIS1
FJX1
FKBP1B
FKBP2
FKBP4
FKBP7
FLRT2
FLRT3
FLT1
FLT4
FMOD
FN1
FOLH1
FOLR2
FOLR3
FOXJ2
FOXO3
FRZB
FSTL1
FSTL3
FSTL4
FTL
FUT10
FUT5
FUT8
G3BP1
GABARAPL2
GALNT13
GALNT16
GALP
GAPDH
GAS1
GAS6
GATM
GBP1
GBP2
GC
GCA
GCKR
GCLM
GDF15
GDI2
GFRA1
GFRA2
GFRAL
GGH
GGPS1
GHR
GIP
GKN2
GLB1
GLCE
GLIPR1
GLIPR2
GLO1
GLRX
GLRX2
GLRX3
GLTPD2
GLUL
GM2A
GMDS
GMPR
GNGT2
GNLY
GNMT
GNPDA1
GNPNAT1
GNPTG
GNRH2
GNS
GOLM1
GP1BA
GP5
GPC1
GPC5
GPC6
GPCPD1
GPD1
GPN1
GPNMB
GPT
GPX7
GRAMD1C
GRAP
GRAP2
GREM2
GRHPR
GRN
GSN
GSR
GSS
GSTA1
GSTM1
GSTM3
GSTM4
GSTO1
GSTP1
GSTZ1
GUCA2B
GUK1
GUSB
GXYLT1
GZMA
GZMB
GZMK
GZMM
H6PD
HABP4
HADH
HAGH
HAPLN1
HAPLN4
HAVCR1
HAVCR2
HBEGF
HBQ1
HBZ
HDGF
HDHD2
HDHD3
HEBP1
HEXB
HEXIM1
HEXIM2
HGD
HGF
HGFAC
HHIP
HIBCH
HINT1
HK2
HMBS
HMGCS2
HMOX1
HNRNPAB
HOMER2
HP
HPCAL1
HPGDS
HPSE
HRG
HS3ST3B1
HS6ST1
HS6ST3
HSD17B14
HSP90B1
HSPA13
HSPB1
HSPG2
HTATIP2
HTRA1
HYAL1
IBSP
ICAM1
ICAM4
ICAM5
ICOSLG
IDH1
IDI1
IDI2
IDO1
IDUA
IFI16
IFIT3
IFNAR1
IFNGR1
IFNLR1
IGDCC4
IGF1R
IGF2R
IGFALS
IGFBP1
IGFBP2
IGFBP3
IGFBP4
IGFBP5
IGFBP6
IGFBP7
IGFLR1
IGLL1
IGLON5
IGSF3
IGSF8
IHH
IL10RB
IL11RA
IL12B
IL12RB1
IL15RA
IL16
IL17B
IL17RA
IL17RD
IL18R1
IL18RAP
IL1R1
IL1R2
IL1RAP
IL1RL1
IL1RL2
IL1RN
IL20RA
IL22
IL22RA2
IL2RA
IL2RB
IL5RA
IL6R
IL6ST
IL7R
IL9
INHBA
INHBB
INHBC
INPP5B
INSL5
INSR
IRAK4
IRF2
IRF3
ISG15
ISLR2
ISOC1
ITGA2
ITIH1
ITIH2
ITIH3
ITIH4
ITIH5
ITLN1
ITPA
ITPKA
IVD
JAG1
JUND
KCNAB2
KDR
KIAA1549L
KIRREL2
KIT
KL
KLB
KLC1
KLK10
KLK11
KLK12
KLK13
KLK14
KLK3
KLK7
KLK8
KLKB1
KLRB1
KNG1
KPNA2
KPNA6
KREMEN1
KRT1
KRT5
KYNU
LACRT
LAG3
LAMC2
LANCL1
LAP3
LAYN
LBP
LCN1
LCN2
LCP1
LCT
LDHB
LDHC
LDLRAP1
LEAP2
LECT2
LEFTY2
LEPR
LGALS2
LGALS3
LGALS3BP
LGALS9
LGMN
LGR4
LGR5
LHB
LIFR
LILRB3
LIMA1
LINGO1
LIPN
LMAN2
LMAN2L
LOXL3
LPO
LRIG1
LRIG3
LRP10
LRP11
LRP12
LRP4
LRP8
LRPAP1
LRRC15
LRRC32
LRRC4B
LRRC4C
LRRTM2
LRRTM4
LSAMP
LTA4H
LTBP4
LTF
LUM
LY75
LY9
LYPD3
LYPLAL1
LYVE1
LYZ
LZIC
MAGI2
MAN1A2
MAN1C1
MAN2B2
MANBA
MANEA
MANF
MANSC4
MAP1LC3A
MAP2K1
MAP2K3
MAP3K3
MAPK12
MAPK13
MAPK3
MAPK8
MAPK9
MAPKAPK2
MAPRE1
MAPRE2
MARK3
MATN2
MATN3
MATN4
MAX
MBL2
MCEE
MCEMP1
MCF2L
MCL1
MDGA1
MDGA2
MDH1
MDK
MET
METAP1
METTL24
MFAP2
MFAP4
MFGE8
MFNG
MGAT1
MGAT2
MGAT4C
MGP
MIA
MINPP1
MLN
MMAB
MMP1
MMP10
MMP12
MMP13
MMP16
MMP19
MMP2
MMP7
MMP8
MMP9
MPG
MPO
MPPED2
MPST
MRC1
MRC2
MSMB
MSMP
MSR1
MST1
MTHFD1
MTHFD2
MTHFS
MTHFSD
MTRF1L
MUSK
MVD
MX1
MXRA7
MXRA8
MYBPC1
MYOC
MYZAP
NAAA
NADK
NAGK
NAGLU
NAGPA
NANS
NAPG
NBL1
NCAM1
NCAM2
NCAN
NCF1
NDRG3
NDST1
NEGR1
NEK7
NELL1
NEO1
NETO1
NFASC
NFKB1
NHEJ1
NID1
NID2
NIT2
NLGN1
NME2
NME4
NMT1
NMT2
NNMT
NOG
NOTCH1
NOTCH3
NOTUM
NPDC1
NPL
NPNT
NPPA
NPPB
NPTX1
NPTX2
NPTXR
NQO1
NQO2
NRBP1
NRCAM
NRP1
NRP2
NRXN3
NSFL1C
NT5C
NT5C2
NT5C3A
NT5DC3
NT5E
NT5M
NTF3
NTM
NTN1
NTN4
NTNG1
NTRK2
NTRK3
NUCB1
NUDCD3
NUDT12
NUDT2
NUDT5
NUDT9
OAF
OLA1
OLFM1
OLFM2
OLFM3
OLFML3
OLR1
OPCML
OSMR
OVCA2
OXT
P4HB
PAICS
PAK4
PAM
PARK7
PARP1
PARVA
PATE4
PAWR
PCBD1
PCBD2
PCDH10
PCDH9
PCNP
PCOLCE
PCOLCE2
PCSK1
PCSK2
PCSK7
PCSK9
PCYOX1
PDCD1LG2
PDCD5
PDCD6
PDCD6IP
PDE4A
PDE5A
PDGFA
PDGFD
PDGFRA
PDGFRB
PDGFRL
PDHX
PDIA5
PDK1
PDLIM1
PDLIM4
PDXK
PEAR1
PEBP1
PECR
PELO
PENK
PEX14
PF4
PF4V1
PFKM
PGD
PGLS
PGLYRP1
PGLYRP2
PGLYRP3
PGM1
PGM2
PGP
PHPT1
PI3
PIANP
PIGR
PIK3CG
PILRA
PIP
PIP4K2A
PKDCC
PKP2
PLA2G12B
PLA2G2A
PLA2G7
PLA2R1
PLAT
PLAU
PLAUR
PLCG1
PLCG2
PLD3
PLEK
PLEKHA1
PLEKHA7
PLG
PLOD2
PLOD3
PLTP
PLXNA1
PLXNA4
PLXNB2
PLXNC1
PLXND1
PMEL
PMM1
PMM2
PMVK
PNKP
PNLIP
POFUT1
POGLUT1
POLI
POLM
POMC
POMGNT2
POR
POSTN
PPA1
PPA2
PPCS
PPIC
PPID
PPIE
PPIH
PPIL1
PPP1R14A
PPP1R1A
PPP2R5A
PPT1
PRCP
PRDX1
PRDX6
PREP
PRG3
PRKCA
PRKCB
PRKCSH
PROC
PROK2
PROS1
PRPSAP1
PRPSAP2
PRSS27
PRSS3
PRSS57
PRSS8
PSAP
PSAPL1
PSAT1
PSG3
PSG4
PSG5
PSG7
PSG9
PSMB1
PSMB4
PSMD9
PTGDS
PTGES2
PTGFRN
PTGR1
PTHLH
PTK7
PTN
PTPN7
PTPN9
PTPRJ
PTPRS
PTPRU
PXDN
PYGL
PYY
PZP
QDPR
QPCT
QPCTL
QSOX2
RAB1A
RAB21
RAB22A
RAB31
RAB6B
RAD23B
RALB
RAP1GDS1
RARRES1
RARRES2
RBM17
RBP1
RBP4
RBP7
RCAN1
RCN1
RECQL
REG1A
REG1B
REG3A
REG3G
REG4
RELT
REN
RET
RETN
REXO2
RFESD
RFK
RGMA
RGMB
RGS18
RHOC
RIPK2
RMDN1
RNASE1
RNASE2
RNASE3
RNASE4
RNASE6
RNASET2
RNPEP
ROBO1
ROBO2
ROR1
ROR2
RPE
RPIA
RPL12
RPN1
RRM1
RRM2B
RSPO1
RSPO3
RSPO4
RTN4IP1
RTN4R
S100A12
S100A14
S100A16
S100A2
S100A3
S100A4
S100A6
S100A7
S100A9
SAA2
SAA4
SAR1A
SAT2
SBDS
SCARA5
SCARF2
SCG3
SCGB3A1
SCGN
SCIN
SCO2
SCUBE1
SCUBE3
SDCBP2
SDF2
SDF2L1
SDSL
SECTM1
SELE
SELL
SELP
SELPLG
SEMA3C
SEMA3E
SEMA3G
SEMA4A
SEMA4C
SEMA4D
SEMA5A
SEMA6A
SEMA6B
SEPSECS
SERPINA11
SERPINA12
SERPINA3
SERPINA4
SERPINA5
SERPINA9
SERPINB1
SERPINB13
SERPINB4
SERPINB5
SERPINB8
SERPINC1
SERPIND1
SERPINE1
SERPINE2
SERPING1
SERPINH1
SEZ6L
SF3B4
SFRP1
SFRP4
SFTPB
SFTPD
SGK3
SH3BGRL2
SH3BGRL3
SH3BP2
SH3GLB2
SHBG
SHH
SIAE
SIGLEC1
SIGLEC12
SIGLEC14
SIGLEC5
SIGLEC6
SIGLEC7
SIGLEC9
SIRPA
SIRPB1
SIRPG
SLAMF6
SLAMF7
SLIT2
SLITRK1
SLITRK3
SLITRK5
SLITRK6
SLMAP
SLPI
SMAD1
SMAP1
SMOC1
SMOC2
SMPD1
SMPDL3A
SNAP29
SNCA
SNPH
SNUPN
SNX1
SNX8
SOD3
SORCS1
SORD
SPARC
SPARCL1
SPATA20
SPHK1
SPHK2
SPINK1
SPINK2
SPINK4
SPINK5
SPINK6
SPINK7
SPINT1
SPINT2
SPINT3
SPOCK2
SPOCK3
SPON1
SPON2
SPP1
SRA1
SRGN
SRI
SRL
ST13
ST3GAL1
ST3GAL6
ST6GALNAC6
ST8SIA6
STAMBP
STAMBPL1
STARD5
STAT3
STAT6
STC1
STIM1
STX7
STX8
SUB1
SULT1A3
SULT2A1
SUMO3
SVEP1
SWAP70
SYK
SYT11
SYTL4
TAC1
TAGLN
TAGLN2
TALDO1
TAPBPL
TAX1BP3
TBCB
TBCE
TCEA2
TCL1A
TCN1
TCN2
TEC
TEK
TES
TESC
TF
TFF1
TFF2
TFF3
TFPI
TFPI2
TFRC
TG
TGFBI
TGFBR3
TGM2
TGM3
THBS1
THBS2
THBS3
THBS4
THG1L
THSD1
THYN1
TIE1
TIGIT
TIMD4
TIMP2
TIMP3
TIMP4
TINAGL1
TIRAP
TLL1
TLR1
TLR2
TLR3
TMEFF1
TMEM106A
TMEM106B
TMEM132A
TMEM132B
TMEM132C
TMEM132D
TMEM190
TMEM9
TNC
TNFAIP3
TNFAIP6
TNFAIP8
TNFRSF11B
TNFRSF17
TNFRSF19
TNFRSF1A
TNFRSF1B
TNFRSF21
TNFSF12
TNFSF13B
TNFSF14
TNFSF15
TNFSF8
TNR
TP53I3
TPI1
TPM4
TPP1
TPSAB1
TPSB2
TPST1
TPST2
TRDMT1
TREM1
TREM2
TREML1
TREML2
TRIL
TRIM3
TRIO
TSG101
TSSC4
TSTD1
TTL
TWSG1
TXNDC12
TXNDC15
TXNDC5
TXNL4B
TYRO3
UAP1
UBASH3B
UBE2C
UBE2F
UBE2N
UBLCP1
UBXN2B
UCMA
UGDH
UGT1A1
UGT1A6
ULK3
UNC5B
UNC5C
UNC5D
UPP1
UROD
UROS
USP15
USP8
UST
UXS1
VAT1
VAV1
VEGFA
VEGFC
VIM
VIT
VNN2
VOPP1
VPS26A
VTA1
VTN
VWA1
VWA2
VWC2
VWF
WBP2
WFDC1
WFDC2
WFDC5
WFIKKN1
WFIKKN2
WIF1
WWOX
XCL2
XPNPEP1
XRCC4
XXYLT1
YEATS4
YWHAB
ZFAND1
