## Supplementary material for "Multi-level Regulatory Roles of Lactate Metabolism Gene Network in Oral Cancer: Machine Learning Insights": eQTL_filter_ivw_MRresult10.csv

id.exposure	id.outcome	outcome	exposure	method	nsnp	b	se	pval	lo_ci	up_ci	or	or_lci95	or_uci95	id
DYujNp	i4KVBq	Oral cavity cancer	PFKP.csv	Inverse variance weighted	63	-0.0875494945621915	0.0308490919593983	0.00453982357549115	-0.148013714802612	-0.0270852743217708	0.916173524921171	0.862419286950647	0.973278242343528	PFKP
56al2Z	i4KVBq	Oral cavity cancer	VCAN.csv	Inverse variance weighted	5	0.995218732361389	0.417297538765115	0.0170831154793495	0.177315556381764	1.81312190834101	2.70531601672845	1.1940078104707	6.12955349721063	VCAN
