## Supplementary material for "Multi-level Regulatory Roles of Lactate Metabolism Gene Network in Oral Cancer: Machine Learning Insights": eQTL_filter_MRresult10.csv

id.exposure	id.outcome	outcome	exposure	method	nsnp	b	se	pval	lo_ci	up_ci	or	or_lci95	or_uci95	id
DYujNp	i4KVBq	Oral cavity cancer	PFKP.csv	MR Egger	63	-0.0826898010598387	0.0552819213772903	0.139866074977293	-0.191042366959328	0.0256627648396503	0.920636683454798	0.826097588166859	1.02599488857417	PFKP
DYujNp	i4KVBq	Oral cavity cancer	PFKP.csv	Weighted median	63	-0.104499083748369	0.0431516640375184	0.015449379388546	-0.189076345261905	-0.0199218222348332	0.900775622743638	0.827723311529435	0.980275306043903	PFKP
DYujNp	i4KVBq	Oral cavity cancer	PFKP.csv	Inverse variance weighted	63	-0.0875494945621915	0.0308490919593983	0.00453982357549115	-0.148013714802612	-0.0270852743217708	0.916173524921171	0.862419286950647	0.973278242343528	PFKP
DYujNp	i4KVBq	Oral cavity cancer	PFKP.csv	Simple mode	63	-0.0508032073095599	0.0648625136988828	0.436465307137307	-0.17793373415937	0.0763273195402504	0.95046569683077	0.836997886019635	1.0793157974963	PFKP
DYujNp	i4KVBq	Oral cavity cancer	PFKP.csv	Weighted mode	63	-0.0918270953640627	0.0469622668361248	0.0550542358093889	-0.183873138362867	0.000218947634741895	0.912262870388849	0.832041351259553	1.00021897160552	PFKP
56al2Z	i4KVBq	Oral cavity cancer	VCAN.csv	MR Egger	5	-0.0274277314486667	0.44676905700951	0.95490869372722	-0.903095083187306	0.848239620289973	0.97294499333799	0.405313238189871	2.33553180816169	VCAN
56al2Z	i4KVBq	Oral cavity cancer	VCAN.csv	Weighted median	5	0.419602689973777	0.353381596231983	0.235072800168881	-0.273025238640909	1.11223061858846	1.52135698514197	0.761073578923771	3.04113444525721	VCAN
56al2Z	i4KVBq	Oral cavity cancer	VCAN.csv	Inverse variance weighted	5	0.995218732361389	0.417297538765115	0.0170831154793495	0.177315556381764	1.81312190834101	2.70531601672845	1.1940078104707	6.12955349721063	VCAN
56al2Z	i4KVBq	Oral cavity cancer	VCAN.csv	Simple mode	5	0.898650304026231	0.611949975968432	0.2158885772686	-0.300771648871896	2.09807225692436	2.45628563403712	0.740246789637863	8.15044279885189	VCAN
56al2Z	i4KVBq	Oral cavity cancer	VCAN.csv	Weighted mode	5	0.592878017713394	0.357739234616924	0.172801068832462	-0.108290882135777	1.29404691756256	1.80918780439007	0.897366530569591	3.64751793169303	VCAN
