## Supplementary material for "Multi-level Regulatory Roles of Lactate Metabolism Gene Network in Oral Cancer: Machine Learning Insights": eQTL_filter_ivw_MRresult10.csv

id.exposure	id.outcome	outcome	exposure	method	nsnp	b	se	pval	lo_ci	up_ci	or	or_lci95	or_uci95	id
Wz5UBO	QrzReK	Oral cavity cancer	EP300.csv	Inverse variance weighted	19	-1.11847629786138	0.421666584153425	0.00798949380166721	-1.94494280280209	-0.292009792920665	0.326777326793053	0.142995402040502	0.746761222964137	EP300
0sI6Hg	QrzReK	Oral cavity cancer	PFKP.csv	Inverse variance weighted	63	-0.350947730132503	0.133960786842599	0.00879866242629248	-0.613510872343997	-0.0883845879210087	0.704020551954862	0.541446578352055	0.915408753867044	PFKP
