## Supplementary material for "Multi-level Regulatory Roles of Lactate Metabolism Gene Network in Oral Cancer: Machine Learning Insights": eQTL_filter_MRresult10.csv

id.exposure	id.outcome	outcome	exposure	method	nsnp	b	se	pval	lo_ci	up_ci	or	or_lci95	or_uci95	id
Wz5UBO	QrzReK	Oral cavity cancer	EP300.csv	MR Egger	19	-2.36508377835937	1.17318913294283	0.0598923422703625	-4.66453447892731	-0.0656330777914205	0.0939414297799278	0.00942363410282743	0.936474414520114	EP300
Wz5UBO	QrzReK	Oral cavity cancer	EP300.csv	Weighted median	19	-1.23615139791692	0.584804908382308	0.0345336997655169	-2.38236901834624	-0.0899337774875955	0.290500088536643	0.0923315829976958	0.913991710094513	EP300
Wz5UBO	QrzReK	Oral cavity cancer	EP300.csv	Inverse variance weighted	19	-1.11847629786138	0.421666584153425	0.00798949380166721	-1.94494280280209	-0.292009792920665	0.326777326793053	0.142995402040502	0.746761222964137	EP300
Wz5UBO	QrzReK	Oral cavity cancer	EP300.csv	Simple mode	19	-2.00360184172498	1.07180916619499	0.0779307846661334	-4.10434780746715	0.0971441240171989	0.134848703783721	0.0165007770133343	1.10201918960877	EP300
Wz5UBO	QrzReK	Oral cavity cancer	EP300.csv	Weighted mode	19	-1.41968148329261	0.639236951885853	0.0394288417610475	-2.67258590898889	-0.16677705759634	0.241791019112423	0.0690733767001935	0.846388286143542	EP300
0sI6Hg	QrzReK	Oral cavity cancer	PFKP.csv	MR Egger	63	-0.337486969618382	0.239201960361994	0.163357661892569	-0.806322811927889	0.131348872691126	0.713561272621615	0.446496904309112	1.14036555432169	PFKP
0sI6Hg	QrzReK	Oral cavity cancer	PFKP.csv	Weighted median	63	-0.358735270597696	0.20215283522724	0.0759681674518902	-0.754954827643088	0.0374842864476946	0.698559256049966	0.470031846697325	1.03819568321148	PFKP
0sI6Hg	QrzReK	Oral cavity cancer	PFKP.csv	Inverse variance weighted	63	-0.350947730132503	0.133960786842599	0.00879866242629248	-0.613510872343997	-0.0883845879210087	0.704020551954862	0.541446578352055	0.915408753867044	PFKP
0sI6Hg	QrzReK	Oral cavity cancer	PFKP.csv	Simple mode	63	-0.196796674092383	0.314800083502205	0.534168082514491	-0.813804837756704	0.420211489571939	0.821357619619249	0.443168669434631	1.52228346865596	PFKP
0sI6Hg	QrzReK	Oral cavity cancer	PFKP.csv	Weighted mode	63	-0.356462587178809	0.202578231810303	0.0834037627389434	-0.753515921527003	0.0405907471693842	0.700148665516451	0.47070866521867	1.0414258118591	PFKP
