## Supplementary material for "Multi-level Regulatory Roles of Lactate Metabolism Gene Network in Oral Cancer: Machine Learning Insights": eQTL_filter_ivw_MRresult10.csv

id.exposure	id.outcome	outcome	exposure	method	nsnp	b	se	pval	lo_ci	up_ci	or	or_lci95	or_uci95	id
MxCYZI	2XWg9H	Oral cavity cancer	LDHA.csv	Inverse variance weighted	5	0.686804744143731	0.225994648885175	0.00237340429381974	0.243855232328787	1.12975425595867	1.98735526875727	1.27615957046703	3.09489585445171	LDHA
u9oRiB	2XWg9H	Oral cavity cancer	SIRT1.csv	Inverse variance weighted	27	0.219821668585045	0.0596233935520104	0.000227059660080474	0.102959817223105	0.336683519946985	1.24585453577362	1.10844686770793	1.40029582790673	SIRT1
RR2xZ2	2XWg9H	Oral cavity cancer	SIRT3.csv	Inverse variance weighted	7	-0.413322329374295	0.184023222193559	0.0247018595943873	-0.77400784487367	-0.0526368138749197	0.661449044006644	0.461161097443917	0.948724513499343	SIRT3
fHv74r	2XWg9H	Oral cavity cancer	VCAN.csv	Inverse variance weighted	3	1.47114288444006	0.537785736972453	0.00622750296152747	0.417082839974057	2.52520292890607	4.35420865576657	1.51752821972659	12.4934302845243	VCAN
