## Supplementary material for "Multi-level Regulatory Roles of Lactate Metabolism Gene Network in Oral Cancer: Machine Learning Insights": eQTL_filter_MRresult10.csv

id.exposure	id.outcome	outcome	exposure	method	nsnp	b	se	pval	lo_ci	up_ci	or	or_lci95	or_uci95	id
MxCYZI	2XWg9H	Oral cavity cancer	LDHA.csv	MR Egger	5	0.711425758195412	0.60459484645232	0.324181321044865	-0.473580140851135	1.89643165724196	2.03689330667094	0.622768672808912	6.66207939466137	LDHA
MxCYZI	2XWg9H	Oral cavity cancer	LDHA.csv	Weighted median	5	0.687337030517817	0.256146156220352	0.00728825017394105	0.185290564325926	1.18938349670971	1.98841339247473	1.20356810328005	3.2850553355458	LDHA
MxCYZI	2XWg9H	Oral cavity cancer	LDHA.csv	Inverse variance weighted	5	0.686804744143731	0.225994648885175	0.00237340429381974	0.243855232328787	1.12975425595867	1.98735526875727	1.27615957046703	3.09489585445171	LDHA
MxCYZI	2XWg9H	Oral cavity cancer	LDHA.csv	Simple mode	5	0.608606703898625	0.374552520213991	0.179510913535611	-0.125516235720797	1.34272964351805	1.83786891845033	0.882041443732168	3.82948237342854	LDHA
MxCYZI	2XWg9H	Oral cavity cancer	LDHA.csv	Weighted mode	5	0.6800708994184	0.278621668871247	0.0711439606762955	0.133972428430755	1.22616937040604	1.97401768397484	1.14336129494494	3.40814914224734	LDHA
u9oRiB	2XWg9H	Oral cavity cancer	SIRT1.csv	MR Egger	27	0.324266039920306	0.120444759321143	0.0124803323638174	0.0881943116508652	0.560337768189747	1.3830151954332	1.09220032865936	1.7512639216534	SIRT1
u9oRiB	2XWg9H	Oral cavity cancer	SIRT1.csv	Weighted median	27	0.179161410213672	0.0895129159358161	0.045336959483982	0.00371609497947267	0.354606725447872	1.19621380971271	1.00372300822119	1.42561988399898	SIRT1
u9oRiB	2XWg9H	Oral cavity cancer	SIRT1.csv	Inverse variance weighted	27	0.219821668585045	0.0596233935520104	0.000227059660080474	0.102959817223105	0.336683519946985	1.24585453577362	1.10844686770793	1.40029582790673	SIRT1
u9oRiB	2XWg9H	Oral cavity cancer	SIRT1.csv	Simple mode	27	0.203772802150391	0.143800989689732	0.168341182247415	-0.0780771376414842	0.485622741942265	1.22601957280043	0.924893079721017	1.62518676574285	SIRT1
u9oRiB	2XWg9H	Oral cavity cancer	SIRT1.csv	Weighted mode	27	0.173394892582497	0.0927695676777959	0.0729147039245195	-0.00843346006598292	0.355223245230977	1.1893356721987	0.991602001799596	1.42649907785301	SIRT1
RR2xZ2	2XWg9H	Oral cavity cancer	SIRT3.csv	MR Egger	7	-0.5101873182249	0.405994177581068	0.264396022267112	-1.30593590628379	0.285561269833993	0.600383105580854	0.270918861691818	1.3305085929268	SIRT3
RR2xZ2	2XWg9H	Oral cavity cancer	SIRT3.csv	Weighted median	7	-0.289160040128757	0.231436308298012	0.211513253829935	-0.74277520439286	0.164455124135345	0.74889234298453	0.475791662496626	1.17875067090911	SIRT3
RR2xZ2	2XWg9H	Oral cavity cancer	SIRT3.csv	Inverse variance weighted	7	-0.413322329374295	0.184023222193559	0.0247018595943873	-0.77400784487367	-0.0526368138749197	0.661449044006644	0.461161097443917	0.948724513499343	SIRT3
RR2xZ2	2XWg9H	Oral cavity cancer	SIRT3.csv	Simple mode	7	-0.280913390843665	0.35038032556145	0.453277714285714	-0.967658828944108	0.405832047256777	0.755093730679223	0.379971576043795	1.50055050971853	SIRT3
RR2xZ2	2XWg9H	Oral cavity cancer	SIRT3.csv	Weighted mode	7	-0.368893776752096	0.274397123869503	0.227422685163986	-0.906712139536322	0.16892458603213	0.691498859804035	0.40384984555063	1.18403084309298	SIRT3
fHv74r	2XWg9H	Oral cavity cancer	VCAN.csv	MR Egger	3	3.60531900410938	1.66639820998567	0.275629318842627	0.339178512537478	6.87145949568129	36.7934192372624	1.40379391766124	964.355011185938	VCAN
fHv74r	2XWg9H	Oral cavity cancer	VCAN.csv	Weighted median	3	1.02649466407778	0.704719065846114	0.145226485634341	-0.354754704980602	2.40774403313617	2.79126434679824	0.70134545865833	11.1088716088808	VCAN
fHv74r	2XWg9H	Oral cavity cancer	VCAN.csv	Inverse variance weighted	3	1.47114288444006	0.537785736972453	0.00622750296152747	0.417082839974057	2.52520292890607	4.35420865576657	1.51752821972659	12.4934302845243	VCAN
fHv74r	2XWg9H	Oral cavity cancer	VCAN.csv	Simple mode	3	0.946345282440186	0.820939285630194	0.368183113511008	-0.662695717394994	2.55538628227537	2.57627686841209	0.51545992562383	12.8762725728535	VCAN
fHv74r	2XWg9H	Oral cavity cancer	VCAN.csv	Weighted mode	3	0.935289320451485	0.889881172984735	0.403504652265588	-0.808877778598596	2.67945641950157	2.54795052530585	0.44535757569313	14.5771672780068	VCAN
