## Supplementary material for "Multi-level Regulatory Roles of Lactate Metabolism Gene Network in Oral Cancer: Machine Learning Insights": eQTL_filter_ivw_MRresult10.csv

id.exposure	id.outcome	outcome	exposure	method	nsnp	b	se	pval	lo_ci	up_ci	or	or_lci95	or_uci95	id
0gSpwD	Dl0oGc	Oral cavity cancer	PFKP.csv	Inverse variance weighted	56	-0.196987232643931	0.0511283564187257	0.000116775693280925	-0.297198811224633	-0.0967756540632284	0.821201117812804	0.742896301555656	0.907759635476495	PFKP
KZbXtX	Dl0oGc	Oral cavity cancer	SMARCA4.csv	Inverse variance weighted	9	0.512818562238168	0.24149689175894	0.0337120057951569	0.039484654390645	0.986152470085691	1.66999154282329	1.04027453511583	2.68089976151417	SMARCA4
