## Supplementary material for "Multi-level Regulatory Roles of Lactate Metabolism Gene Network in Oral Cancer: Machine Learning Insights": eQTL_filter_MRresult10.csv

id.exposure	id.outcome	outcome	exposure	method	nsnp	b	se	pval	lo_ci	up_ci	or	or_lci95	or_uci95	id
0gSpwD	Dl0oGc	Oral cavity cancer	PFKP.csv	MR Egger	56	-0.2278281116051	0.0918235527749707	0.0162414515736206	-0.407802275044043	-0.0478539481661576	0.796261116118284	0.665110374741514	0.953273004181214	PFKP
0gSpwD	Dl0oGc	Oral cavity cancer	PFKP.csv	Weighted median	56	-0.250668804581104	0.0745583563350038	0.000773665541905474	-0.396803182997711	-0.104534426164497	0.778280091679722	0.672466365423052	0.900743787719309	PFKP
0gSpwD	Dl0oGc	Oral cavity cancer	PFKP.csv	Inverse variance weighted	56	-0.196987232643931	0.0511283564187257	0.000116775693280925	-0.297198811224633	-0.0967756540632284	0.821201117812804	0.742896301555656	0.907759635476495	PFKP
0gSpwD	Dl0oGc	Oral cavity cancer	PFKP.csv	Simple mode	56	-0.315200387037482	0.12011892872239	0.0112241182253518	-0.550633487333367	-0.0797672867415968	0.729642648689899	0.576584435725949	0.923331192797323	PFKP
0gSpwD	Dl0oGc	Oral cavity cancer	PFKP.csv	Weighted mode	56	-0.216892898307775	0.0776795794272732	0.00718736773441545	-0.36914487398523	-0.0646409226303195	0.805016183283586	0.691325248151238	0.937404003515724	PFKP
KZbXtX	Dl0oGc	Oral cavity cancer	SMARCA4.csv	MR Egger	9	-0.289717448558317	0.577274397633616	0.631155613202126	-1.4211752679202	0.84174037080357	0.748475020400086	0.241430105036044	2.3204018242848	SMARCA4
KZbXtX	Dl0oGc	Oral cavity cancer	SMARCA4.csv	Weighted median	9	0.425415836903149	0.308910995593313	0.168466818033766	-0.180049714459744	1.03088138826604	1.53022661207355	0.835228687436151	2.80353574957529	SMARCA4
KZbXtX	Dl0oGc	Oral cavity cancer	SMARCA4.csv	Inverse variance weighted	9	0.512818562238168	0.24149689175894	0.0337120057951569	0.039484654390645	0.986152470085691	1.66999154282329	1.04027453511583	2.68089976151417	SMARCA4
KZbXtX	Dl0oGc	Oral cavity cancer	SMARCA4.csv	Simple mode	9	0.37320467741867	0.532921251825838	0.503593595516628	-0.671320976159972	1.41773033099731	1.45238157912519	0.51103306921802	4.1277411941462	SMARCA4
KZbXtX	Dl0oGc	Oral cavity cancer	SMARCA4.csv	Weighted mode	9	0.37320467741867	0.337745631525202	0.301286713070205	-0.288776760370726	1.03518611520807	1.45238157912519	0.749179433274975	2.81563021846591	SMARCA4
