## Supplementary material for "Multi-level Regulatory Roles of Lactate Metabolism Gene Network in Oral Cancer: Machine Learning Insights": eQTL_filter_ivw_MRresult10.csv

id.exposure	id.outcome	outcome	exposure	method	nsnp	b	se	pval	lo_ci	up_ci	or	or_lci95	or_uci95	id
kjulfb	RVGOtH	Oral cavity cancer	EP300.csv	Inverse variance weighted	16	-0.657693338	0.25354258	0.009486226	-1.154636794	-0.160749882	0.518044912	0.315171989	0.851505022	EP300
kfRijN	RVGOtH	Oral cavity cancer	TKT.csv	Inverse variance weighted	30	-0.329609688	0.121906654	0.006855411	-0.568546731	-0.090672646	0.719204392	0.566347897	0.91331664	TKT
