## Supplementary material for "Multi-level Regulatory Roles of Lactate Metabolism Gene Network in Oral Cancer: Machine Learning Insights": eQTL_filter_MRresult10.csv

id.exposure	id.outcome	outcome	exposure	method	nsnp	b	se	pval	lo_ci	up_ci	or	or_lci95	or_uci95	id
kjulfb	RVGOtH	Oral cavity cancer	EP300.csv	MR Egger	16	-1.04756682246345	0.678271024252224	0.144774631637148	-2.37697802999781	0.281844385070907	0.35079024649964	0.0928306856052256	1.32557242507699	EP300
kjulfb	RVGOtH	Oral cavity cancer	EP300.csv	Weighted median	16	-0.710388088330893	0.362278841976091	0.0498921363420758	-1.42045461860403	-0.000321558057754134	0.491453433104084	0.241604154182809	0.999678493636497	EP300
kjulfb	RVGOtH	Oral cavity cancer	EP300.csv	Inverse variance weighted	16	-0.657693337651068	0.25354257963563	0.00948622578582008	-1.1546367937369	-0.160749881565234	0.518044912065971	0.315171988557574	0.851505021577814	EP300
kjulfb	RVGOtH	Oral cavity cancer	EP300.csv	Simple mode	16	-0.596196098132319	0.620160918636156	0.351614748131158	-1.81171149865918	0.619319302394547	0.550903237302377	0.163374282520424	1.85766310454828	EP300
kjulfb	RVGOtH	Oral cavity cancer	EP300.csv	Weighted mode	16	-0.750014551766451	0.41094232787253	0.0879613639480079	-1.55546151439661	0.0554324108637074	0.472359679023272	0.21109193818821	1.056997573105	EP300
kfRijN	RVGOtH	Oral cavity cancer	TKT.csv	MR Egger	30	-0.522860930597127	0.20726351274493	0.0176076362514093	-0.929097415577189	-0.116624445617064	0.592822096677995	0.394909989166203	0.889919343523587	TKT
kfRijN	RVGOtH	Oral cavity cancer	TKT.csv	Weighted median	30	-0.236014383963049	0.160936629654053	0.142510739931192	-0.551450178084993	0.0794214101588955	0.789769313838474	0.576113736783659	1.08266047007159	TKT
kfRijN	RVGOtH	Oral cavity cancer	TKT.csv	Inverse variance weighted	30	-0.329609688476704	0.121906654249109	0.00685541136937829	-0.568546730804957	-0.0906726461484498	0.719204392418111	0.566347896880429	0.913316639688538	TKT
kfRijN	RVGOtH	Oral cavity cancer	TKT.csv	Simple mode	30	-0.269841918629584	0.281298881310155	0.345352151252459	-0.821187725997488	0.281503888738319	0.763500179952288	0.439908852913807	1.32512114936089	TKT
kfRijN	RVGOtH	Oral cavity cancer	TKT.csv	Weighted mode	30	-0.28880792406378	0.149729101662973	0.0635860721577311	-0.582276963323208	0.00466111519564716	0.749156086440862	0.558624948832921	1.00467199509066	TKT
