## Supplementary material for "Multi-level Regulatory Roles of Lactate Metabolism Gene Network in Oral Cancer: Machine Learning Insights": eQTL_filter_ivw_MRresult10.csv

id.exposure	id.outcome	outcome	exposure	method	nsnp	b	se	pval	lo_ci	up_ci	or	or_lci95	or_uci95	id
L5tEDa	RKfaNZ	Oral cavity cancer	LDHC.csv	Inverse variance weighted	28	0.000376619334968913	0.000120170793622496	0.00172420964729192	0.000141084579468821	0.000612154090469006	1.00037669026493	1.00014109453237	1.00061234149502	LDHC
Ziup5L	RKfaNZ	Oral cavity cancer	SIRT1.csv	Inverse variance weighted	25	0.000227625837996914	7.85639128737211e-05	0.00376349732445937	7.36405687644208e-05	0.000381611107229407	1.00022765174672	1.0000736432803	1.00038168393001	SIRT1
