## Supplementary material for "Multi-level Regulatory Roles of Lactate Metabolism Gene Network in Oral Cancer: Machine Learning Insights": eQTL_filter_MRresult10.csv

id.exposure	id.outcome	outcome	exposure	method	nsnp	b	se	pval	lo_ci	up_ci	or	or_lci95	or_uci95	id
L5tEDa	RKfaNZ	Oral cavity cancer	LDHC.csv	MR Egger	28	0.000410068592748485	0.000180267748463403	0.0314048758592882	5.67438057602158e-05	0.000763393379736754	1.00041015268237	1.00005674541572	1.00076368483862	LDHC
L5tEDa	RKfaNZ	Oral cavity cancer	LDHC.csv	Weighted median	28	0.000337131460189222	0.000144578380312619	0.0197099071084192	5.37578347764894e-05	0.000620505085601955	1.00033718829539	1.00005375927975	1.00062069763871	LDHC
L5tEDa	RKfaNZ	Oral cavity cancer	LDHC.csv	Inverse variance weighted	28	0.000376619334968913	0.000120170793622496	0.00172420964729192	0.000141084579468821	0.000612154090469006	1.00037669026493	1.00014109453237	1.00061234149502	LDHC
L5tEDa	RKfaNZ	Oral cavity cancer	LDHC.csv	Simple mode	28	0.000670123363607197	0.000303703213032757	0.0360387095864813	7.4865066062993e-05	0.0012653816611514	1.00067034794643	1.00007486786852	1.00126618259432	LDHC
L5tEDa	RKfaNZ	Oral cavity cancer	LDHC.csv	Weighted mode	28	0.000393653804412096	0.00012794625108035	0.00475671005447607	0.00014287915229461	0.000644428456529582	1.00039373129624	1.00014288936001	1.00064463614516	LDHC
Ziup5L	RKfaNZ	Oral cavity cancer	SIRT1.csv	MR Egger	25	-1.1662364381943e-05	0.000165731046026998	0.944508069676036	-0.00033649521459486	0.000313170485830974	0.999988337703623	0.99966356139357	1.00031321952883	SIRT1
Ziup5L	RKfaNZ	Oral cavity cancer	SIRT1.csv	Weighted median	25	0.000137826030853641	0.000114421743068675	0.228379363484046	-8.64405855609622e-05	0.000362092647268244	1.0001378355293	0.999913563150319	1.00036215821072	SIRT1
Ziup5L	RKfaNZ	Oral cavity cancer	SIRT1.csv	Inverse variance weighted	25	0.000227625837996914	7.85639128737211e-05	0.00376349732445937	7.36405687644208e-05	0.000381611107229407	1.00022765174672	1.0000736432803	1.00038168393001	SIRT1
Ziup5L	RKfaNZ	Oral cavity cancer	SIRT1.csv	Simple mode	25	0.000113399503652849	0.000169172638428087	0.509054262413846	-0.000218178867666202	0.000444977874971899	1.00011340593362	0.999781844931612	1.00044507689231	SIRT1
Ziup5L	RKfaNZ	Oral cavity cancer	SIRT1.csv	Weighted mode	25	0.000113399503652849	0.000112242745080926	0.32242673536004	-0.000106596276705766	0.000333395284011463	1.00011340593362	0.999893409404475	1.0003334508664	SIRT1
