## Supplementary material for "Multi-level Regulatory Roles of Lactate Metabolism Gene Network in Oral Cancer: Machine Learning Insights": Supplementary_Table_1.xlsx

### Sheet: Sheet1
data	id.exposure	id.outcome	outcome	exposure	method	nsnp	b	se	pval	lo_ci	up_ci	or	or_lci95	or_uci95	id
finngen_R12_C3_ORALCAVITY_EXALLC	DYujNp	i4KVBq	Oral cavity cancer	PFKP.csv	Inverse variance weighted	63	-0.0875495	0.0308491	0.00453982	-0.148014	-0.0270853	0.916174	0.862419	0.973278	PFKP
	56al2Z	i4KVBq	Oral cavity cancer	VCAN.csv	Inverse variance weighted	5	0.995219	0.417298	0.0170831	0.177316	1.81312	2.70532	1.19401	6.12955	VCAN
finngen_R12_CD2_INSITU_ORALCAVITY_EXALLC	Wz5UBO	QrzReK	Oral cavity cancer	EP300.csv	Inverse variance weighted	19	-1.11848	0.421667	0.00798949	-1.94494	-0.29201	0.326777	0.142995	0.746761	EP300
	0sI6Hg	QrzReK	Oral cavity cancer	PFKP.csv	Inverse variance weighted	63	-0.350948	0.133961	0.00879866	-0.613511	-0.0883846	0.704021	0.541447	0.915409	PFKP
GCST012237	MxCYZI	2XWg9H	Oral cavity cancer	LDHA.csv	Inverse variance weighted	5	0.686805	0.225995	0.0023734	0.243855	1.12975	1.98736	1.27616	3.0949	LDHA
	u9oRiB	2XWg9H	Oral cavity cancer	SIRT1.csv	Inverse variance weighted	27	0.219822	0.0596234	0.00022706	0.10296	0.336684	1.24585	1.10845	1.4003	SIRT1
	RR2xZ2	2XWg9H	Oral cavity cancer	SIRT3.csv	Inverse variance weighted	7	-0.413322	0.184023	0.0247019	-0.774008	-0.0526368	0.661449	0.461161	0.948725	SIRT3
	fHv74r	2XWg9H	Oral cavity cancer	VCAN.csv	Inverse variance weighted	3	1.47114	0.537786	0.0062275	0.417083	2.5252	4.35421	1.51753	12.4934	VCAN
GCST012238	0gSpwD	Dl0oGc	Oral cavity cancer	PFKP.csv	Inverse variance weighted	56	-0.196987	0.0511284	0.00011678	-0.297199	-0.0967757	0.821201	0.742896	0.90776	PFKP
	KZbXtX	Dl0oGc	Oral cavity cancer	SMARCA4.csv	Inverse variance weighted	9	0.512819	0.241497	0.033712	0.0394847	0.986152	1.66999	1.04027	2.6809	SMARCA4
GCST012239	kjulfb	RVGOtH	Oral cavity cancer	EP300.csv	Inverse variance weighted	16	-0.657693	0.253543	0.00948623	-1.15464	-0.16075	0.518045	0.315172	0.851505	EP300
	kfRijN	RVGOtH	Oral cavity cancer	TKT.csv	Inverse variance weighted	30	-0.32961	0.121907	0.00685541	-0.568547	-0.0906726	0.719204	0.566348	0.913317	TKT
ieu-b-4961	L5tEDa	RKfaNZ	Oral cavity cancer	LDHC.csv	Inverse variance weighted	28	0.00037662	0.00012017	0.00172421	0.00014108	0.00061215	1.00038	1.00014	1.00061	LDHC
	Ziup5L	RKfaNZ	Oral cavity cancer	SIRT1.csv	Inverse variance weighted	25	0.00022763	7.85639e-05	0.0037635	7.36406e-05	0.00038161	1.00023	1.00007	1.00038	SIRT1
								LDHA
								LDHC		VCAN
								SIRT1		PFKP
								SIRT1		EP300
								SIRT3
								SMARCA4
								TKT

### Sheet: Sheet2
data	id.exposure	id.outcome	outcome	exposure	method	nsnp	b	se	pval	lo_ci	up_ci	or	or_lci95	or_uci95	id
finngen_R12_C3_ORALCAVITY_EXALLC	DYujNp	i4KVBq	Oral cavity cancer	PFKP.csv	MR Egger	63	-0.0826898	0.0552819	0.139866	-0.191042	0.0256628	0.920637	0.826098	1.02599	PFKP
	DYujNp	i4KVBq	Oral cavity cancer	PFKP.csv	Weighted median	63	-0.104499	0.0431517	0.0154494	-0.189076	-0.0199218	0.900776	0.827723	0.980275	PFKP
	DYujNp	i4KVBq	Oral cavity cancer	PFKP.csv	Inverse variance weighted	63	-0.0875495	0.0308491	0.00453982	-0.148014	-0.0270853	0.916174	0.862419	0.973278	PFKP
	DYujNp	i4KVBq	Oral cavity cancer	PFKP.csv	Simple mode	63	-0.0508032	0.0648625	0.436465	-0.177934	0.0763273	0.950466	0.836998	1.07932	PFKP
	DYujNp	i4KVBq	Oral cavity cancer	PFKP.csv	Weighted mode	63	-0.0918271	0.0469623	0.0550542	-0.183873	0.000218948	0.912263	0.832041	1.00022	PFKP
	56al2Z	i4KVBq	Oral cavity cancer	VCAN.csv	MR Egger	5	-0.0274277	0.446769	0.954909	-0.903095	0.84824	0.972945	0.405313	2.33553	VCAN
	56al2Z	i4KVBq	Oral cavity cancer	VCAN.csv	Weighted median	5	0.419603	0.353382	0.235073	-0.273025	1.11223	1.52136	0.761074	3.04113	VCAN
	56al2Z	i4KVBq	Oral cavity cancer	VCAN.csv	Inverse variance weighted	5	0.995219	0.417298	0.0170831	0.177316	1.81312	2.70532	1.19401	6.12955	VCAN
	56al2Z	i4KVBq	Oral cavity cancer	VCAN.csv	Simple mode	5	0.89865	0.61195	0.215889	-0.300772	2.09807	2.45629	0.740247	8.15044	VCAN
	56al2Z	i4KVBq	Oral cavity cancer	VCAN.csv	Weighted mode	5	0.592878	0.357739	0.172801	-0.108291	1.29405	1.80919	0.897367	3.64752	VCAN
finngen_R12_CD2_INSITU_ORALCAVITY_EXALLC	Wz5UBO	QrzReK	Oral cavity cancer	EP300.csv	MR Egger	19	-2.36508	1.17319	0.0598923	-4.66453	-0.0656331	0.0939414	0.00942363	0.936474	EP300
	Wz5UBO	QrzReK	Oral cavity cancer	EP300.csv	Weighted median	19	-1.23615	0.584805	0.0345337	-2.38237	-0.0899338	0.2905	0.0923316	0.913992	EP300
	Wz5UBO	QrzReK	Oral cavity cancer	EP300.csv	Inverse variance weighted	19	-1.11848	0.421667	0.00798949	-1.94494	-0.29201	0.326777	0.142995	0.746761	EP300
	Wz5UBO	QrzReK	Oral cavity cancer	EP300.csv	Simple mode	19	-2.0036	1.07181	0.0779308	-4.10435	0.0971441	0.134849	0.0165008	1.10202	EP300
	Wz5UBO	QrzReK	Oral cavity cancer	EP300.csv	Weighted mode	19	-1.41968	0.639237	0.0394288	-2.67259	-0.166777	0.241791	0.0690734	0.846388	EP300
	0sI6Hg	QrzReK	Oral cavity cancer	PFKP.csv	MR Egger	63	-0.337487	0.239202	0.163358	-0.806323	0.131349	0.713561	0.446497	1.14037	PFKP
	0sI6Hg	QrzReK	Oral cavity cancer	PFKP.csv	Weighted median	63	-0.358735	0.202153	0.0759682	-0.754955	0.0374843	0.698559	0.470032	1.0382	PFKP
	0sI6Hg	QrzReK	Oral cavity cancer	PFKP.csv	Inverse variance weighted	63	-0.350948	0.133961	0.00879866	-0.613511	-0.0883846	0.704021	0.541447	0.915409	PFKP
	0sI6Hg	QrzReK	Oral cavity cancer	PFKP.csv	Simple mode	63	-0.196797	0.3148	0.534168	-0.813805	0.420211	0.821358	0.443169	1.52228	PFKP
	0sI6Hg	QrzReK	Oral cavity cancer	PFKP.csv	Weighted mode	63	-0.356463	0.202578	0.0834038	-0.753516	0.0405908	0.700149	0.470709	1.04143	PFKP
GCST012237	MxCYZI	2XWg9H	Oral cavity cancer	LDHA.csv	MR Egger	5	0.711426	0.604595	0.324181	-0.47358	1.89643	2.03689	0.622769	6.66208	LDHA
	MxCYZI	2XWg9H	Oral cavity cancer	LDHA.csv	Weighted median	5	0.687337	0.256146	0.00728825	0.185291	1.18938	1.98841	1.20357	3.28506	LDHA
	MxCYZI	2XWg9H	Oral cavity cancer	LDHA.csv	Inverse variance weighted	5	0.686805	0.225995	0.0023734	0.243855	1.12975	1.98736	1.27616	3.0949	LDHA
	MxCYZI	2XWg9H	Oral cavity cancer	LDHA.csv	Simple mode	5	0.608607	0.374553	0.179511	-0.125516	1.34273	1.83787	0.882041	3.82948	LDHA
	MxCYZI	2XWg9H	Oral cavity cancer	LDHA.csv	Weighted mode	5	0.680071	0.278622	0.071144	0.133972	1.22617	1.97402	1.14336	3.40815	LDHA
	u9oRiB	2XWg9H	Oral cavity cancer	SIRT1.csv	MR Egger	27	0.324266	0.120445	0.0124803	0.0881943	0.560338	1.38302	1.0922	1.75126	SIRT1
	u9oRiB	2XWg9H	Oral cavity cancer	SIRT1.csv	Weighted median	27	0.179161	0.0895129	0.045337	0.00371609	0.354607	1.19621	1.00372	1.42562	SIRT1
	u9oRiB	2XWg9H	Oral cavity cancer	SIRT1.csv	Inverse variance weighted	27	0.219822	0.0596234	0.00022706	0.10296	0.336684	1.24585	1.10845	1.4003	SIRT1
	u9oRiB	2XWg9H	Oral cavity cancer	SIRT1.csv	Simple mode	27	0.203773	0.143801	0.168341	-0.0780771	0.485623	1.22602	0.924893	1.62519	SIRT1
	u9oRiB	2XWg9H	Oral cavity cancer	SIRT1.csv	Weighted mode	27	0.173395	0.0927696	0.0729147	-0.00843346	0.355223	1.18934	0.991602	1.4265	SIRT1
	RR2xZ2	2XWg9H	Oral cavity cancer	SIRT3.csv	MR Egger	7	-0.510187	0.405994	0.264396	-1.30594	0.285561	0.600383	0.270919	1.33051	SIRT3
	RR2xZ2	2XWg9H	Oral cavity cancer	SIRT3.csv	Weighted median	7	-0.28916	0.231436	0.211513	-0.742775	0.164455	0.748892	0.475792	1.17875	SIRT3
	RR2xZ2	2XWg9H	Oral cavity cancer	SIRT3.csv	Inverse variance weighted	7	-0.413322	0.184023	0.0247019	-0.774008	-0.0526368	0.661449	0.461161	0.948725	SIRT3
	RR2xZ2	2XWg9H	Oral cavity cancer	SIRT3.csv	Simple mode	7	-0.280913	0.35038	0.453278	-0.967659	0.405832	0.755094	0.379972	1.50055	SIRT3
	RR2xZ2	2XWg9H	Oral cavity cancer	SIRT3.csv	Weighted mode	7	-0.368894	0.274397	0.227423	-0.906712	0.168925	0.691499	0.40385	1.18403	SIRT3
	fHv74r	2XWg9H	Oral cavity cancer	VCAN.csv	MR Egger	3	3.60532	1.6664	0.275629	0.339179	6.87146	36.7934	1.40379	964.355	VCAN
	fHv74r	2XWg9H	Oral cavity cancer	VCAN.csv	Weighted median	3	1.02649	0.704719	0.145226	-0.354755	2.40774	2.79126	0.701345	11.1089	VCAN
	fHv74r	2XWg9H	Oral cavity cancer	VCAN.csv	Inverse variance weighted	3	1.47114	0.537786	0.0062275	0.417083	2.5252	4.35421	1.51753	12.4934	VCAN
	fHv74r	2XWg9H	Oral cavity cancer	VCAN.csv	Simple mode	3	0.946345	0.820939	0.368183	-0.662696	2.55539	2.57628	0.51546	12.8763	VCAN
	fHv74r	2XWg9H	Oral cavity cancer	VCAN.csv	Weighted mode	3	0.935289	0.889881	0.403505	-0.808878	2.67946	2.54795	0.445358	14.5772	VCAN
GCST012238	0gSpwD	Dl0oGc	Oral cavity cancer	PFKP.csv	MR Egger	56	-0.227828	0.0918236	0.0162415	-0.407802	-0.0478539	0.796261	0.66511	0.953273	PFKP
	0gSpwD	Dl0oGc	Oral cavity cancer	PFKP.csv	Weighted median	56	-0.250669	0.0745584	0.00077367	-0.396803	-0.104534	0.77828	0.672466	0.900744	PFKP
	0gSpwD	Dl0oGc	Oral cavity cancer	PFKP.csv	Inverse variance weighted	56	-0.196987	0.0511284	0.00011678	-0.297199	-0.0967757	0.821201	0.742896	0.90776	PFKP
	0gSpwD	Dl0oGc	Oral cavity cancer	PFKP.csv	Simple mode	56	-0.3152	0.120119	0.0112241	-0.550633	-0.0797673	0.729643	0.576584	0.923331	PFKP
	0gSpwD	Dl0oGc	Oral cavity cancer	PFKP.csv	Weighted mode	56	-0.216893	0.0776796	0.00718737	-0.369145	-0.0646409	0.805016	0.691325	0.937404	PFKP
	KZbXtX	Dl0oGc	Oral cavity cancer	SMARCA4.csv	MR Egger	9	-0.289717	0.577274	0.631156	-1.42118	0.84174	0.748475	0.24143	2.3204	SMARCA4
	KZbXtX	Dl0oGc	Oral cavity cancer	SMARCA4.csv	Weighted median	9	0.425416	0.308911	0.168467	-0.18005	1.03088	1.53023	0.835229	2.80354	SMARCA4
	KZbXtX	Dl0oGc	Oral cavity cancer	SMARCA4.csv	Inverse variance weighted	9	0.512819	0.241497	0.033712	0.0394847	0.986152	1.66999	1.04027	2.6809	SMARCA4
	KZbXtX	Dl0oGc	Oral cavity cancer	SMARCA4.csv	Simple mode	9	0.373205	0.532921	0.503594	-0.671321	1.41773	1.45238	0.511033	4.12774	SMARCA4
	KZbXtX	Dl0oGc	Oral cavity cancer	SMARCA4.csv	Weighted mode	9	0.373205	0.337746	0.301287	-0.288777	1.03519	1.45238	0.749179	2.81563	SMARCA4
GCST012239	kjulfb	RVGOtH	Oral cavity cancer	EP300.csv	MR Egger	16	-1.04757	0.678271	0.144775	-2.37698	0.281844	0.35079	0.0928307	1.32557	EP300
	kjulfb	RVGOtH	Oral cavity cancer	EP300.csv	Weighted median	16	-0.710388	0.362279	0.0498921	-1.42045	-0.000321558	0.491453	0.241604	0.999678	EP300
	kjulfb	RVGOtH	Oral cavity cancer	EP300.csv	Inverse variance weighted	16	-0.657693	0.253543	0.00948623	-1.15464	-0.16075	0.518045	0.315172	0.851505	EP300
	kjulfb	RVGOtH	Oral cavity cancer	EP300.csv	Simple mode	16	-0.596196	0.620161	0.351615	-1.81171	0.619319	0.550903	0.163374	1.85766	EP300
	kjulfb	RVGOtH	Oral cavity cancer	EP300.csv	Weighted mode	16	-0.750015	0.410942	0.0879614	-1.55546	0.0554324	0.47236	0.211092	1.057	EP300
	kfRijN	RVGOtH	Oral cavity cancer	TKT.csv	MR Egger	30	-0.522861	0.207264	0.0176076	-0.929097	-0.116624	0.592822	0.39491	0.889919	TKT
	kfRijN	RVGOtH	Oral cavity cancer	TKT.csv	Weighted median	30	-0.236014	0.160937	0.142511	-0.55145	0.0794214	0.789769	0.576114	1.08266	TKT
	kfRijN	RVGOtH	Oral cavity cancer	TKT.csv	Inverse variance weighted	30	-0.32961	0.121907	0.00685541	-0.568547	-0.0906726	0.719204	0.566348	0.913317	TKT
	kfRijN	RVGOtH	Oral cavity cancer	TKT.csv	Simple mode	30	-0.269842	0.281299	0.345352	-0.821188	0.281504	0.7635	0.439909	1.32512	TKT
	kfRijN	RVGOtH	Oral cavity cancer	TKT.csv	Weighted mode	30	-0.288808	0.149729	0.0635861	-0.582277	0.00466112	0.749156	0.558625	1.00467	TKT
ieu-b-4961	L5tEDa	RKfaNZ	Oral cavity cancer	LDHC.csv	MR Egger	28	0.000410069	0.000180268	0.0314049	5.67438e-05	0.000763393	1.00041	1.00006	1.00076	LDHC
	L5tEDa	RKfaNZ	Oral cavity cancer	LDHC.csv	Weighted median	28	0.000337131	0.000144578	0.0197099	5.37578e-05	0.000620505	1.00034	1.00005	1.00062	LDHC
	L5tEDa	RKfaNZ	Oral cavity cancer	LDHC.csv	Inverse variance weighted	28	0.000376619	0.000120171	0.00172421	0.000141085	0.000612154	1.00038	1.00014	1.00061	LDHC
	L5tEDa	RKfaNZ	Oral cavity cancer	LDHC.csv	Simple mode	28	0.000670123	0.000303703	0.0360387	7.48651e-05	0.00126538	1.00067	1.00007	1.00127	LDHC
	L5tEDa	RKfaNZ	Oral cavity cancer	LDHC.csv	Weighted mode	28	0.000393654	0.000127946	0.00475671	0.000142879	0.000644428	1.00039	1.00014	1.00064	LDHC
	Ziup5L	RKfaNZ	Oral cavity cancer	SIRT1.csv	MR Egger	25	-1.16624e-05	0.000165731	0.944508	-0.000336495	0.00031317	0.999988	0.999664	1.00031	SIRT1
	Ziup5L	RKfaNZ	Oral cavity cancer	SIRT1.csv	Weighted median	25	0.000137826	0.000114422	0.228379	-8.64406e-05	0.000362093	1.00014	0.999914	1.00036	SIRT1
	Ziup5L	RKfaNZ	Oral cavity cancer	SIRT1.csv	Inverse variance weighted	25	0.000227626	7.85639e-05	0.0037635	7.36406e-05	0.000381611	1.00023	1.00007	1.00038	SIRT1
	Ziup5L	RKfaNZ	Oral cavity cancer	SIRT1.csv	Simple mode	25	0.0001134	0.000169173	0.509054	-0.000218179	0.000444978	1.00011	0.999782	1.00045	SIRT1
	Ziup5L	RKfaNZ	Oral cavity cancer	SIRT1.csv	Weighted mode	25	0.0001134	0.000112243	0.322427	-0.000106596	0.000333395	1.00011	0.999893	1.00033	SIRT1
