## Supplementary material for "Multi-level Regulatory Roles of Lactate Metabolism Gene Network in Oral Cancer: Machine Learning Insights": pQTL_filter_ivw_MRresult12.csv

id.exposure	id.outcome	outcome	exposure	method	nsnp	b	se	pval	lo_ci	up_ci	or	or_lci95	or_uci95	id
geEQbw	LIbLgu	Oral cavity cancer	LDHB.csv	Inverse variance weighted	4	0.10457748145506	0.295824953681099	0.72370511442523	-0.475239427759893	0.684394390670013	1.1102414136539	0.6217361777426	1.98257080851829	LDHB
