## Supplementary material for "Multi-level Regulatory Roles of Lactate Metabolism Gene Network in Oral Cancer: Machine Learning Insights": pQTL_filter_MRresult12.csv

id.exposure	id.outcome	outcome	exposure	method	nsnp	b	se	pval	lo_ci	up_ci	or	or_lci95	or_uci95	id
geEQbw	LIbLgu	Oral cavity cancer	LDHB.csv	MR Egger	4	-0.243256534956045	0.721409539728497	0.768067914984404	-1.6572192328239	1.17070616291181	0.784070346517563	0.190668448158798	3.22426869377027	LDHB
geEQbw	LIbLgu	Oral cavity cancer	LDHB.csv	Weighted median	4	0.216123518787252	0.360248159368681	0.548553182938442	-0.489962873575363	0.922209911149866	1.24125568792945	0.612649139234289	2.51484183058326	LDHB
geEQbw	LIbLgu	Oral cavity cancer	LDHB.csv	Inverse variance weighted	4	0.10457748145506	0.295824953681099	0.72370511442523	-0.475239427759893	0.684394390670013	1.1102414136539	0.6217361777426	1.98257080851829	LDHB
geEQbw	LIbLgu	Oral cavity cancer	LDHB.csv	Simple mode	4	0.268100125688015	0.50265926786338	0.630767329108544	-0.71711203932421	1.25331229070024	1.3074780456002	0.488160009123499	3.50192315588481	LDHB
geEQbw	LIbLgu	Oral cavity cancer	LDHB.csv	Weighted mode	4	0.247079293866532	0.445385903499709	0.617741098705926	-0.625877076992898	1.12003566472596	1.28028062715466	0.534792168853361	3.06496351242751	LDHB
