## Supplementary material for "Multi-level Regulatory Roles of Lactate Metabolism Gene Network in Oral Cancer: Machine Learning Insights": pQTL_filter_ivw_MRresult12.csv

id.exposure	id.outcome	outcome	exposure	method	nsnp	b	se	pval	lo_ci	up_ci	or	or_lci95	or_uci95	id
5tYJTi	3bP78t	Oral cavity cancer	LDHB.csv	Inverse variance weighted	4	0.949675069934344	1.40430827560998	0.498876689183783	-1.80276915026122	3.70211929012991	2.58486962099072	0.164841783949393	40.5331148295021	LDHB
