## Supplementary material for "Multi-level Regulatory Roles of Lactate Metabolism Gene Network in Oral Cancer: Machine Learning Insights": pQTL_filter_MRresult12.csv

id.exposure	id.outcome	outcome	exposure	method	nsnp	b	se	pval	lo_ci	up_ci	or	or_lci95	or_uci95	id
5tYJTi	3bP78t	Oral cavity cancer	LDHB.csv	MR Egger	4	-1.99518939283489	3.40932377835675	0.61763495197131	-8.67746399841413	4.68708521274434	0.135987896594529	0.000170382610741744	108.536357904707	LDHB
5tYJTi	3bP78t	Oral cavity cancer	LDHB.csv	Weighted median	4	0.349488021228153	1.66370901715834	0.833616479135863	-2.9113816524022	3.61035769485851	1.41834120208542	0.054400515318302	36.9792777469578	LDHB
5tYJTi	3bP78t	Oral cavity cancer	LDHB.csv	Inverse variance weighted	4	0.949675069934344	1.40430827560998	0.498876689183783	-1.80276915026122	3.70211929012991	2.58486962099072	0.164841783949393	40.5331148295021	LDHB
5tYJTi	3bP78t	Oral cavity cancer	LDHB.csv	Simple mode	4	0.203263185526021	2.16897644543554	0.931244537410038	-4.04793064752763	4.45445701857968	1.22539493202151	0.0174584650024903	86.0094366377459	LDHB
5tYJTi	3bP78t	Oral cavity cancer	LDHB.csv	Weighted mode	4	0.142954487563734	1.9374621843662	0.945826215452344	-3.65447139379402	3.94038036892149	1.15367729380683	0.0258751716450362	51.4381630585545	LDHB
