## Supplementary material for "Multi-level Regulatory Roles of Lactate Metabolism Gene Network in Oral Cancer: Machine Learning Insights": pQTL_filter_ivw_MRresult12.csv

id.exposure	id.outcome	outcome	exposure	method	nsnp	b	se	pval	lo_ci	up_ci	or	or_lci95	or_uci95	id
5xt6Op	FZL564	Oral cavity cancer	LDHB.csv	Inverse variance weighted	4	-0.504513096630143	0.537822058122334	0.348210006154311	-1.55864433054992	0.549618137289631	0.603799495875065	0.210421139438343	1.73259127952688	LDHB
