## Supplementary material for "Multi-level Regulatory Roles of Lactate Metabolism Gene Network in Oral Cancer: Machine Learning Insights": pQTL_filter_MRresult12.csv

id.exposure	id.outcome	outcome	exposure	method	nsnp	b	se	pval	lo_ci	up_ci	or	or_lci95	or_uci95	id
5xt6Op	FZL564	Oral cavity cancer	LDHB.csv	MR Egger	4	-1.16302910219052	1.27911287740955	0.459196383525304	-3.67009034191325	1.3440321375322	0.312538035944322	0.0254741684576052	3.83447350104856	LDHB
5xt6Op	FZL564	Oral cavity cancer	LDHB.csv	Weighted median	4	-0.416469384090475	0.610545903279051	0.49515912687955	-1.61313935451741	0.780200586336465	0.659370699720103	0.199261079961841	2.18190988291661	LDHB
5xt6Op	FZL564	Oral cavity cancer	LDHB.csv	Inverse variance weighted	4	-0.504513096630143	0.537822058122334	0.348210006154311	-1.55864433054992	0.549618137289631	0.603799495875065	0.210421139438343	1.73259127952688	LDHB
5xt6Op	FZL564	Oral cavity cancer	LDHB.csv	Simple mode	4	-0.193403727935995	0.830103930320503	0.830762720159626	-1.82040743136418	1.43359997549219	0.824149174918115	0.161959750007482	4.19376951672766	LDHB
5xt6Op	FZL564	Oral cavity cancer	LDHB.csv	Weighted mode	4	-0.254050737794131	0.809029612742753	0.774076148979782	-1.83974877876993	1.33164730318166	0.775652446153939	0.158857329428135	3.78727704532362	LDHB
