## Supplementary material for "Multi-level Regulatory Roles of Lactate Metabolism Gene Network in Oral Cancer: Machine Learning Insights": pQTL_filter_ivw_MRresult12.csv

id.exposure	id.outcome	outcome	exposure	method	nsnp	b	se	pval	lo_ci	up_ci	or	or_lci95	or_uci95	id
rmHCdq	Lhv4FV	Oral cavity cancer	LDHB.csv	Inverse variance weighted	4	-0.618612890167313	0.618978329055233	0.317596306609373	-1.83181041511557	0.594584634780944	0.53869114337524	0.160123415354744	1.81227803134244	LDHB
