## Supplementary material for "Multi-level Regulatory Roles of Lactate Metabolism Gene Network in Oral Cancer: Machine Learning Insights": pQTL_filter_MRresult12.csv

id.exposure	id.outcome	outcome	exposure	method	nsnp	b	se	pval	lo_ci	up_ci	or	or_lci95	or_uci95	id
rmHCdq	Lhv4FV	Oral cavity cancer	LDHB.csv	MR Egger	4	-1.72607728299228	1.56277314241312	0.384479843906136	-4.789112642122	1.33695807613745	0.177981212325781	0.00831983678006581	3.80744391727168	LDHB
rmHCdq	Lhv4FV	Oral cavity cancer	LDHB.csv	Weighted median	4	-0.107823601801405	0.662181943871048	0.870651673486001	-1.40570021178866	1.19005300818585	0.897785950287711	0.245195307684723	3.28725545421287	LDHB
rmHCdq	Lhv4FV	Oral cavity cancer	LDHB.csv	Inverse variance weighted	4	-0.618612890167313	0.618978329055233	0.317596306609373	-1.83181041511557	0.594584634780944	0.53869114337524	0.160123415354744	1.81227803134244	LDHB
rmHCdq	Lhv4FV	Oral cavity cancer	LDHB.csv	Simple mode	4	0.0497356479566897	0.998775999389647	0.963414417824239	-1.90786531084702	2.0073366067604	1.05099322744285	0.148396829824295	7.44346604599708	LDHB
rmHCdq	Lhv4FV	Oral cavity cancer	LDHB.csv	Weighted mode	4	0.08731130587099	0.807758784806989	0.92074746155604	-1.49589591235071	1.67051852409269	1.09123633512494	0.224047787606631	5.31492299842579	LDHB
