## Supplementary material for "Multi-level Regulatory Roles of Lactate Metabolism Gene Network in Oral Cancer: Machine Learning Insights": pQTL_filter_ivw_MRresult12.csv

id.exposure	id.outcome	outcome	exposure	method	nsnp	b	se	pval	lo_ci	up_ci	or	or_lci95	or_uci95	id
aIDPM3	dPSUHr	Oral cavity cancer	LDHB.csv	Inverse variance weighted	4	0.468115849358416	1.14727908891272	0.683257049237562	-1.78055116491051	2.71678286362734	1.59698240135746	0.168545225449224	15.1315635518477	LDHB
