## Supplementary material for "Multi-level Regulatory Roles of Lactate Metabolism Gene Network in Oral Cancer: Machine Learning Insights": pQTL_filter_MRresult12.csv

id.exposure	id.outcome	outcome	exposure	method	nsnp	b	se	pval	lo_ci	up_ci	or	or_lci95	or_uci95	id
aIDPM3	dPSUHr	Oral cavity cancer	LDHB.csv	MR Egger	4	1.17090390937945	2.87817429726581	0.723544855147062	-4.47031771326153	6.81212553202043	3.22490634455971	0.0114436794641458	908.800439907969	LDHB
aIDPM3	dPSUHr	Oral cavity cancer	LDHB.csv	Weighted median	4	0.160992532536851	1.28333598733098	0.900168519850205	-2.35434600263186	2.67633106770557	1.17467619692991	0.094955586936147	14.5316796215646	LDHB
aIDPM3	dPSUHr	Oral cavity cancer	LDHB.csv	Inverse variance weighted	4	0.468115849358416	1.14727908891272	0.683257049237562	-1.78055116491051	2.71678286362734	1.59698240135746	0.168545225449224	15.1315635518477	LDHB
aIDPM3	dPSUHr	Oral cavity cancer	LDHB.csv	Simple mode	4	-0.0542124784645952	1.60242361528598	0.975136573576655	-3.19496276442512	3.08653780749593	0.947230818967891	0.0409680508166062	21.9011206664216	LDHB
aIDPM3	dPSUHr	Oral cavity cancer	LDHB.csv	Weighted mode	4	0.119531141422318	1.5338863195449	0.942792629292985	-2.88688604488568	3.12594832773032	1.12696833891773	0.055749544176273	22.7814891706959	LDHB
