## Supplementary material for "Multi-level Regulatory Roles of Lactate Metabolism Gene Network in Oral Cancer: Machine Learning Insights": Supplementary_Table_2.xlsx

### Sheet: Sheet2
data	id.exposure	id.outcome	outcome	exposure	method	nsnp	b	se	pval	lo_ci	up_ci	or	or_lci95	or_uci95	id
finngen_R12_C3_ORALCAVITY_EXALLC	geEQbw	LIbLgu	Oral cavity cancer	LDHB.csv	MR Egger	4	-0.243257	0.72141	0.768068	-1.65722	1.17071	0.78407	0.190668	3.22427	LDHB
	geEQbw	LIbLgu	Oral cavity cancer	LDHB.csv	Weighted median	4	0.216124	0.360248	0.548553	-0.489963	0.92221	1.24126	0.612649	2.51484	LDHB
	geEQbw	LIbLgu	Oral cavity cancer	LDHB.csv	Inverse variance weighted	4	0.104577	0.295825	0.723705	-0.475239	0.684394	1.11024	0.621736	1.98257	LDHB
	geEQbw	LIbLgu	Oral cavity cancer	LDHB.csv	Simple mode	4	0.2681	0.502659	0.630767	-0.717112	1.25331	1.30748	0.48816	3.50192	LDHB
	geEQbw	LIbLgu	Oral cavity cancer	LDHB.csv	Weighted mode	4	0.247079	0.445386	0.617741	-0.625877	1.12004	1.28028	0.534792	3.06496	LDHB
finngen_R12_CD2_INSITU_ORALCAVITY_EXALLC	5tYJTi	3bP78t	Oral cavity cancer	LDHB.csv	MR Egger	4	-1.99519	3.40932	0.617635	-8.67746	4.68709	0.135988	0.00017038	108.536	LDHB
	5tYJTi	3bP78t	Oral cavity cancer	LDHB.csv	Weighted median	4	0.349488	1.66371	0.833616	-2.91138	3.61036	1.41834	0.0544005	36.9793	LDHB
	5tYJTi	3bP78t	Oral cavity cancer	LDHB.csv	Inverse variance weighted	4	0.949675	1.40431	0.498877	-1.80277	3.70212	2.58487	0.164842	40.5331	LDHB
	5tYJTi	3bP78t	Oral cavity cancer	LDHB.csv	Simple mode	4	0.203263	2.16898	0.931245	-4.04793	4.45446	1.22539	0.0174585	86.0094	LDHB
	5tYJTi	3bP78t	Oral cavity cancer	LDHB.csv	Weighted mode	4	0.142954	1.93746	0.945826	-3.65447	3.94038	1.15368	0.0258752	51.4382	LDHB
GCST012237	5xt6Op	FZL564	Oral cavity cancer	LDHB.csv	MR Egger	4	-1.16303	1.27911	0.459196	-3.67009	1.34403	0.312538	0.0254742	3.83447	LDHB
	5xt6Op	FZL564	Oral cavity cancer	LDHB.csv	Weighted median	4	-0.416469	0.610546	0.495159	-1.61314	0.780201	0.659371	0.199261	2.18191	LDHB
	5xt6Op	FZL564	Oral cavity cancer	LDHB.csv	Inverse variance weighted	4	-0.504513	0.537822	0.34821	-1.55864	0.549618	0.6038	0.210421	1.73259	LDHB
	5xt6Op	FZL564	Oral cavity cancer	LDHB.csv	Simple mode	4	-0.193404	0.830104	0.830763	-1.82041	1.4336	0.824149	0.16196	4.19377	LDHB
	5xt6Op	FZL564	Oral cavity cancer	LDHB.csv	Weighted mode	4	-0.254051	0.80903	0.774076	-1.83975	1.33165	0.775652	0.158857	3.78728	LDHB
GCST012238	rmHCdq	Lhv4FV	Oral cavity cancer	LDHB.csv	MR Egger	4	-1.72608	1.56277	0.38448	-4.78911	1.33696	0.177981	0.00831984	3.80744	LDHB
	rmHCdq	Lhv4FV	Oral cavity cancer	LDHB.csv	Weighted median	4	-0.107824	0.662182	0.870652	-1.4057	1.19005	0.897786	0.245195	3.28726	LDHB
	rmHCdq	Lhv4FV	Oral cavity cancer	LDHB.csv	Inverse variance weighted	4	-0.618613	0.618978	0.317596	-1.83181	0.594585	0.538691	0.160123	1.81228	LDHB
	rmHCdq	Lhv4FV	Oral cavity cancer	LDHB.csv	Simple mode	4	0.0497356	0.998776	0.963414	-1.90787	2.00734	1.05099	0.148397	7.44347	LDHB
	rmHCdq	Lhv4FV	Oral cavity cancer	LDHB.csv	Weighted mode	4	0.0873113	0.807759	0.920747	-1.4959	1.67052	1.09124	0.224048	5.31492	LDHB
GCST012239	aIDPM3	dPSUHr	Oral cavity cancer	LDHB.csv	MR Egger	4	1.1709	2.87817	0.723545	-4.47032	6.81213	3.22491	0.0114437	908.8	LDHB
	aIDPM3	dPSUHr	Oral cavity cancer	LDHB.csv	Weighted median	4	0.160993	1.28334	0.900169	-2.35435	2.67633	1.17468	0.0949556	14.5317	LDHB
	aIDPM3	dPSUHr	Oral cavity cancer	LDHB.csv	Inverse variance weighted	4	0.468116	1.14728	0.683257	-1.78055	2.71678	1.59698	0.168545	15.1316	LDHB
	aIDPM3	dPSUHr	Oral cavity cancer	LDHB.csv	Simple mode	4	-0.0542125	1.60242	0.975137	-3.19496	3.08654	0.947231	0.040968	21.9011	LDHB
	aIDPM3	dPSUHr	Oral cavity cancer	LDHB.csv	Weighted mode	4	0.119531	1.53389	0.942793	-2.88689	3.12595	1.12697	0.0557495	22.7815	LDHB
ieu-b-4961
